# Clinical validation of an RSV neutralization assay and testing of cross-sectional sera pre- and post- RSV outbreaks from 2021-2023

**DOI:** 10.1101/2024.06.13.24308891

**Authors:** Eli A. Piliper, Jonathan Reed, Alexander L. Greninger

**Affiliations:** Department of Laboratory Medicine and Pathology, University of Washington Medical Center, Seattle, WA, USA; Vaccine and Infectious Disease Division, Fred Hutchinson Cancer Research Center, Seattle, WA, USA

**Author notes:** Corresponding author: Alexander L. Greninger, Department of Laboratory Medicine and Pathology, University of Washington Medical Center 850 Republican St, Seattle, WA 98109, USA.

## Abstract

**Background:** Respiratory syncytial virus (RSV) is a leading cause of acute respiratory infections and hospitalization in infants and the elderly. Newly approved vaccines and the prophylactic antibody nirsevimab have heightened interest in RSV immunologic surveillance, necessitating development of high-throughput assays assessing anti-RSV neutralizing activity.

**Objectives:** We validated an RSV focus-reduction neutralization test (RSV FRNT), a high-throughput, automation-ready neutralization assay using RSV strain A2. The assay was then used to investigate the immunity debt hypothesis for resurgent RSV outbreaks in the 2022-2023 season.

**Study design:** We evaluated precision, sensitivity, specificity, linearity, and accuracy of RSV FRNT using reference sera, contrived specimens, and clinical remnant specimens. RSV neutralizing activity of remnant serum specimens, sampled for HSV-1/2 antibody testing during and after the COVID-19 pandemic (February and September 2022 & 2023), was measured and correlated with concurrent trends in RSV prevalence.

**Results:** RSV FRNT was shown to be accurate, generating reference serum neutralizing titers within 2-fold of established assays, with a linear analytical measurement range between 20 to 4,860 ND50 and ND80 units. Neutralizing activity measured with the assay was positively correlated with antibody titer determined via indirect ELISA (ρ = 1.0, p = 0.0014). Among individuals sampled within 3 months of RSV PCR test, RSV positives had a 9.14-fold higher geometric mean neutralizing titer (GMT) relative to RSV PCR negatives (p = 0.09). There was no difference in geometric mean anti-RSV neutralizing titers between sera sampled pre- and post-2023 RSV outbreak (p = 0.93).

**Conclusions:** We validated a high-throughput assay for assessing anti-RSV neutralizing activity and found no significant difference in neutralizing titers between pre- and post-pandemic outbreak specimens.

**Highlights:**

- We report the full clinical validation of an RSV neutralization assay
- No evidence of immune debt found in Washington State RSV 2022-2023 outbreak
- Our assay offers high throughput testing applicable to vaccine/drug studies
