## Supplemental Tables for "Clinical validation of an RSV neutralization assay and testing of cross-sectional sera pre- and post- RSV outbreaks from 2021-2023"

### Sheet: Table S1
Table S1. Line-item data for this study
Individual	ND50	ND80	Immunosuppression (yes/no)	Hospital source	Age group	group
0225	28348.9	8929.34	Unknown		65+	Future RSV PCR+
07F1	14944.7	4483.29	Unknown		18-65	Future RSV PCR+
0F81	7763.39	2437.31	Unknown		65+	Future RSV PCR+
06CC	6190.96	1950.03	Unknown		18-65	Future RSV PCR+
0F88	5486.81	1728.24	Unknown		18-65	Future RSV PCR+
0A6C	4296.62	1353.35	Unknown		18-65	Future RSV PCR+
1228	3794.02	1195.04	Unknown		18-65	Future RSV PCR+
0B47	3370.33	1061.59	Unknown		18-65	Future RSV PCR+
0830	2974.55	936.926	Unknown		18-65	Future RSV PCR+
0185	2829.85	891.346	Unknown		18-65	Future RSV PCR+
0EAE	1981.65	624.18	Unknown		18-65	Future RSV PCR+
0174	1891.44	595.766	Unknown		below 18	Future RSV PCR+
11E7	1742.94	545.131	Unknown		18-65	Future RSV PCR+
1232	1732.47	545.695	Unknown		18-65	Future RSV PCR+
10FC	1696.15	524.342	Unknown		18-65	Future RSV PCR+
1334	876.909	276.209	Unknown		below 18	Future RSV PCR+
034B	739.3	199.289	Unknown		18-65	Future RSV PCR+
05D3	716.721	215.303	Unknown		65+	Future RSV PCR+
12B9	608.45	166.734	Unknown		18-65	Future RSV PCR+
1340	591.07	186.175	Unknown		65+	Future RSV PCR+
0904	535.511	139.75	Unknown		18-65	Future RSV PCR+
04FB	502.407	158.248	Unknown		18-65	Future RSV PCR+
0F3F	385.942	121.564	Unknown		18-65	Future RSV PCR+
04CC	339.383	86.3602	Unknown		65+	Future RSV PCR+
1131	242.32	76.326	Unknown		18-65	Future RSV PCR+
0328	110.824	34.9075	Unknown		18-65	Future RSV PCR+
0465	29283.6	5597.92	Unknown		18-65	HSV serology remnant specimens
086C	25203.6	7938.65	Unknown		18-65	HSV serology remnant specimens
0015	15204.6	4789.14	Unknown		18-65	HSV serology remnant specimens
0A00	12493.5	3932.55	Unknown		18-65	HSV serology remnant specimens
085F	10727.4	3378.91	Unknown		18-65	HSV serology remnant specimens
0245	9947.22	2640.36	Unknown		18-65	HSV serology remnant specimens
0B8C	9376.68	1532.91	Unknown		18-65	HSV serology remnant specimens
0E3D	9294.72	2156.15	Unknown		18-65	HSV serology remnant specimens
11DB	8832.5	2782.06	Unknown		18-65	HSV serology remnant specimens
12E3	8755.79	2757.9	Unknown		18-65	HSV serology remnant specimens
0BEB	8577.24	2701.66	Unknown		18-65	HSV serology remnant specimens
0A20	8455.4	2663.28	Unknown		18-65	HSV serology remnant specimens
056D	8433.19	2656.29	Unknown		18-65	HSV serology remnant specimens
0482	8257.04	2600.81	Unknown		18-65	HSV serology remnant specimens
11F2	8244.09	2596.73	Unknown		18-65	HSV serology remnant specimens
0571	7568.59	2383.96	Unknown		18-65	HSV serology remnant specimens
0589	7342.71	2312.81	Unknown		18-65	HSV serology remnant specimens
046B	7223.57	1881.64	Unknown		18-65	HSV serology remnant specimens
0ABB	7197.01	2266.92	Unknown		65+	HSV serology remnant specimens
0145	6893.56	1754.51	Unknown		18-65	HSV serology remnant specimens
081F	6851.96	2155.66	Unknown		18-65	HSV serology remnant specimens
12B6	6775.91	1936.11	Unknown		18-65	HSV serology remnant specimens
0A02	6596.74	2077.84	Unknown		18-65	HSV serology remnant specimens
03AB	6337.46	1660.98	Unknown		18-65	HSV serology remnant specimens
05D5	6240.69	1965.69	Unknown		18-65	HSV serology remnant specimens
02A6	5933.55	1635.53	Unknown		18-65	HSV serology remnant specimens
0498	5694.04	1559.86	Unknown		18-65	HSV serology remnant specimens
083D	5349.55	1006.77	Unknown		18-65	HSV serology remnant specimens
00B4	5091	1190.93	Unknown		65+	HSV serology remnant specimens
08EE	4850.47	1527.8	Unknown		18-65	HSV serology remnant specimens
1039	4848.15	1527.07	Unknown		18-65	HSV serology remnant specimens
0C81	4390.86	1383.03	Unknown		18-65	HSV serology remnant specimens
009D	4348.04	1369.55	Unknown		18-65	HSV serology remnant specimens
0817	4279.21	1347.87	Unknown		18-65	HSV serology remnant specimens
06DA	4272.68	1345.81	Unknown		18-65	HSV serology remnant specimens
0E78	4174.83	1314.99	Unknown		18-65	HSV serology remnant specimens
0093	4069.99	1281.97	Unknown		65+	HSV serology remnant specimens
0321	4066.29	1280.8	Unknown		18-65	HSV serology remnant specimens
0E71	4025.76	1268.04	Unknown		18-65	HSV serology remnant specimens
08DD	4018.76	1265.83	Unknown		18-65	HSV serology remnant specimens
0886	4017.63	1265.47	Unknown		18-65	HSV serology remnant specimens
00C0	3858.3	1215.29	Unknown		18-65	HSV serology remnant specimens
10F5	3804.62	1198.38	Unknown		18-65	HSV serology remnant specimens
03D7	3796.9	1195.95	Unknown		18-65	HSV serology remnant specimens
11CC	3748.12	1180.58	Unknown		18-65	HSV serology remnant specimens
0DC2	3739.81	1177.97	Unknown		65+	HSV serology remnant specimens
00FD	3621.84	1071.47	Unknown		18-65	HSV serology remnant specimens
091C	3541.37	1045	Unknown		18-65	HSV serology remnant specimens
0223	3533.09	1112.85	Unknown		18-65	HSV serology remnant specimens
0B19	3515.62	1107.35	Unknown		65+	HSV serology remnant specimens
0148	3391.01	1068.1	Unknown		18-65	HSV serology remnant specimens
05F8	3387.25	1066.92	Unknown		below 18	HSV serology remnant specimens
01EC	3360.91	1058.62	Unknown		18-65	HSV serology remnant specimens
00D3	3342.65	1052.87	Unknown		18-65	HSV serology remnant specimens
037C	3326.96	1047.93	Unknown		18-65	HSV serology remnant specimens
0356	3304.44	1040.83	Unknown		18-65	HSV serology remnant specimens
0FCA	3296.14	1038.22	Unknown		18-65	HSV serology remnant specimens
0CF0	3286.77	1035.27	Unknown		18-65	HSV serology remnant specimens
10EA	3274.25	1031.32	Unknown		18-65	HSV serology remnant specimens
1376	3209.59	1010.96	Unknown		18-65	HSV serology remnant specimens
0F2D	3117.68	982.007	Unknown		18-65	HSV serology remnant specimens
0DCE	3102	977.069	Unknown		18-65	HSV serology remnant specimens
074B	3093.39	974.358	Unknown		18-65	HSV serology remnant specimens
0BBC	3091.27	973.69	Unknown		65+	HSV serology remnant specimens
136A	3013.32	743.454	Unknown		18-65	HSV serology remnant specimens
11AC	2997.3	944.09	Unknown		18-65	HSV serology remnant specimens
0F17	2984.76	940.139	Unknown		18-65	HSV serology remnant specimens
0BC3	2918.82	701.39	Unknown		18-65	HSV serology remnant specimens
01DE	2853.8	898.892	Unknown		18-65	HSV serology remnant specimens
10FB	2826.79	890.383	Unknown		18-65	HSV serology remnant specimens
1089	2815.9	814.49	Unknown		18-65	HSV serology remnant specimens
01E2	2809.46	884.924	Unknown		18-65	HSV serology remnant specimens
0ABB	2784.11	876.94	Unknown		18-65	HSV serology remnant specimens
0AA6	2777.24	766.808	Unknown		18-65	HSV serology remnant specimens
0693	2769.11	872.216	Unknown		18-65	HSV serology remnant specimens
0A99	2768.81	698.065	Unknown		18-65	HSV serology remnant specimens
09AD	2755.67	867.98	Unknown		18-65	HSV serology remnant specimens
0D55	2729.89	859.862	Unknown		18-65	HSV serology remnant specimens
03C9	2662.84	838.743	Unknown		18-65	HSV serology remnant specimens
0D8F	2643.05	758.823	Unknown		65+	HSV serology remnant specimens
076D	2616.46	824.134	Unknown		18-65	HSV serology remnant specimens
0021	2598.08	818.345	Unknown		18-65	HSV serology remnant specimens
0EB1	2568.35	808.981	Unknown		18-65	HSV serology remnant specimens
119E	2564.23	807.683	Unknown		18-65	HSV serology remnant specimens
0F05	2538.77	799.662	Unknown		65+	HSV serology remnant specimens
0EFA	2462.67	775.694	Unknown		18-65	HSV serology remnant specimens
002C	2450.45	771.843	Unknown		18-65	HSV serology remnant specimens
0E8F	2364.2	744.677	Unknown		18-65	HSV serology remnant specimens
0A86	2362.24	744.059	Unknown		65+	HSV serology remnant specimens
00EB	2342.26	737.765	Unknown		18-65	HSV serology remnant specimens
0BB5	2330.61	734.097	Unknown		18-65	HSV serology remnant specimens
0C64	2292.25	722.014	Unknown		18-65	HSV serology remnant specimens
0279	2271.35	715.429	Unknown		18-65	HSV serology remnant specimens
092C	2254.49	710.12	Unknown		18-65	HSV serology remnant specimens
0365	2235.73	704.211	Unknown		18-65	HSV serology remnant specimens
10B5	2185.15	688.278	Unknown		18-65	HSV serology remnant specimens
0B43	2128.94	670.576	Unknown		65+	HSV serology remnant specimens
09F4	2115.27	666.269	Unknown		18-65	HSV serology remnant specimens
0D5F	2100.75	661.693	Unknown		18-65	HSV serology remnant specimens
0AE7	2054.11	647.004	Unknown		18-65	HSV serology remnant specimens
11BF	2037.35	641.725	Unknown		18-65	HSV serology remnant specimens
0746	2008.76	632.719	Unknown		18-65	HSV serology remnant specimens
0273	1960.7	617.581	Unknown		18-65	HSV serology remnant specimens
0F61	1954.38	557.242	Unknown		18-65	HSV serology remnant specimens
0D9C	1946.73	611.265	Unknown		18-65	HSV serology remnant specimens
0054	1918.16	604.181	Unknown		18-65	HSV serology remnant specimens
0C67	1889.41	457.889	Unknown		18-65	HSV serology remnant specimens
0998	1831.01	576.733	Unknown		18-65	HSV serology remnant specimens
05A4	1820.68	551.231	Unknown		18-65	HSV serology remnant specimens
04B5	1814.25	571.451	Unknown		18-65	HSV serology remnant specimens
08F1	1805.19	555.256	Unknown		18-65	HSV serology remnant specimens
08B3	1790.04	551.922	Unknown		18-65	HSV serology remnant specimens
1108	1774.37	558.892	Unknown		18-65	HSV serology remnant specimens
08F3	1756.6	553.295	Unknown		18-65	HSV serology remnant specimens
08D2	1713.8	539.813	Unknown		18-65	HSV serology remnant specimens
0AA0	1697.34	376.407	Unknown		18-65	HSV serology remnant specimens
0DC3	1683.88	530.39	Unknown		18-65	HSV serology remnant specimens
0E82	1669.97	526.008	Unknown		18-65	HSV serology remnant specimens
0FA5	1667.9	525.354	Unknown		18-65	HSV serology remnant specimens
0E3D	1646.23	518.531	Unknown		65+	HSV serology remnant specimens
10AD	1620.47	510.417	Unknown		18-65	HSV serology remnant specimens
02D9	1618.78	509.885	Unknown		18-65	HSV serology remnant specimens
0DDD	1617.96	509.625	Unknown		18-65	HSV serology remnant specimens
0F8C	1607.47	506.321	Unknown		18-65	HSV serology remnant specimens
0838	1597.92	477.649	Unknown		below 18	HSV serology remnant specimens
074C	1579.14	497.398	Unknown		18-65	HSV serology remnant specimens
101F	1571.64	495.036	Unknown		18-65	HSV serology remnant specimens
07B5	1563.04	492.327	Unknown		18-65	HSV serology remnant specimens
07D3	1556.17	490.162	Unknown		18-65	HSV serology remnant specimens
0146	1524.7	480.251	Unknown		18-65	HSV serology remnant specimens
0CF1	1523.8	479.966	Unknown		65+	HSV serology remnant specimens
01FA	1519.29	478.547	Unknown		18-65	HSV serology remnant specimens
0212	1440.65	453.777	Unknown		18-65	HSV serology remnant specimens
12BE	1436.35	452.422	Unknown		18-65	HSV serology remnant specimens
081E	1436.27	452.398	Unknown		18-65	HSV serology remnant specimens
02A3	1434.69	451.901	Unknown		18-65	HSV serology remnant specimens
0985	1432.45	440.637	Unknown		18-65	HSV serology remnant specimens
080D	1393.57	364.529	Unknown		18-65	HSV serology remnant specimens
0FC8	1390.84	438.086	Unknown		18-65	HSV serology remnant specimens
0050	1385.21	436.313	Unknown		18-65	HSV serology remnant specimens
0288	1335.06	384.231	Unknown		18-65	HSV serology remnant specimens
0E5F	1323.49	416.874	Unknown		18-65	HSV serology remnant specimens
0174	1317.71	362.733	Unknown		18-65	HSV serology remnant specimens
06EC	1312.29	413.346	Unknown		18-65	HSV serology remnant specimens
08BE	1305.82	411.307	Unknown		18-65	HSV serology remnant specimens
0B4F	1288.61	405.886	Unknown		18-65	HSV serology remnant specimens
052B	1251.51	394.2	Unknown		18-65	HSV serology remnant specimens
0AAC	1240.93	352.837	Unknown		18-65	HSV serology remnant specimens
03E9	1239.39	390.382	Unknown		18-65	HSV serology remnant specimens
1386	1196.92	377.006	Unknown		18-65	HSV serology remnant specimens
0859	1182.82	372.566	Unknown		18-65	HSV serology remnant specimens
11BB	1179.98	371.672	Unknown		18-65	HSV serology remnant specimens
01DE	1172.22	216.846	Unknown		65+	HSV serology remnant specimens
0498	1153.43	363.308	Unknown		18-65	HSV serology remnant specimens
00E1	1139.11	217.325	Unknown		18-65	HSV serology remnant specimens
06A6	1131.49	305.436	Unknown		18-65	HSV serology remnant specimens
0DD7	1113.89	153.729	Unknown		18-65	HSV serology remnant specimens
0E19	1084.95	341.738	Unknown		18-65	HSV serology remnant specimens
0CAE	1074.98	338.596	Unknown		18-65	HSV serology remnant specimens
0E33	1046.08	329.496	Unknown		18-65	HSV serology remnant specimens
10A6	1042.25	328.288	Unknown		18-65	HSV serology remnant specimens
0BA4	1025.33	322.958	Unknown		18-65	HSV serology remnant specimens
0AFE	1009.19	231.663	Unknown		18-65	HSV serology remnant specimens
0EC6	995.538	297.593	Unknown		below 18	HSV serology remnant specimens
0AE7	970.617	305.725	Unknown		18-65	HSV serology remnant specimens
0E43	961.318	302.796	Unknown		65+	HSV serology remnant specimens
0B77	958.754	301.989	Unknown		18-65	HSV serology remnant specimens
0B15	942.455	296.855	Unknown		18-65	HSV serology remnant specimens
0366	914.237	287.967	Unknown		18-65	HSV serology remnant specimens
0926	912.307	287.359	Unknown		18-65	HSV serology remnant specimens
116D	910.414	286.763	Unknown		65+	HSV serology remnant specimens
10CE	903.752	284.664	Unknown		18-65	HSV serology remnant specimens
0750	795.295	250.502	Unknown		65+	HSV serology remnant specimens
083C	784.864	247.217	Unknown		18-65	HSV serology remnant specimens
0E8D	775.683	244.325	Unknown		below 18	HSV serology remnant specimens
063F	754.946	237.793	Unknown		18-65	HSV serology remnant specimens
0FE8	734.566	231.374	Unknown		18-65	HSV serology remnant specimens
0B4E	705.914	199.512	Unknown		18-65	HSV serology remnant specimens
1357	699.124	220.21	Unknown		65+	HSV serology remnant specimens
0092	698.845	220.122	Unknown		18-65	HSV serology remnant specimens
0C1C	674.243	212.373	Unknown		18-65	HSV serology remnant specimens
05D9	660.114	190.942	Unknown		18-65	HSV serology remnant specimens
098B	619.553	195.147	Unknown		18-65	HSV serology remnant specimens
09B2	592.43	186.604	Unknown		18-65	HSV serology remnant specimens
059B	584.171	184.002	Unknown		18-65	HSV serology remnant specimens
0B76	532.635	152.532	Unknown		65+	HSV serology remnant specimens
117D	473.647	149.189	Unknown		18-65	HSV serology remnant specimens
0A53	421.926	125.89	Unknown		18-65	HSV serology remnant specimens
120E	412.399	100.619	Unknown		65+	HSV serology remnant specimens
0A2B	344.915	108.641	Unknown		18-65	HSV serology remnant specimens
0017	305.261	96.1512	Unknown		18-65	HSV serology remnant specimens
0548	137.125	26.2974	Unknown		18-65	HSV serology remnant specimens
0DCD	131.626	41.4597	Unknown		18-65	HSV serology remnant specimens
01C9	2628.12	649.345	Unknown	Hospital B	65+	Influenza PCR+, RSV PCR-
08AB	2336.25	735.873	Unknown	Hospital B	18-65	Influenza PCR+, RSV PCR-
067B	1996.35	488.097	Unknown	Hospital B	18-65	Influenza PCR+, RSV PCR-
0793	1956.16	616.153	Unknown	Hospital B	18-65	Influenza PCR+, RSV PCR-
0338	1588.44	500.328	Unknown	Hospital B	18-65	Influenza PCR+, RSV PCR-
052F	1319.76	374.64	Unknown	Hospital B	18-65	Influenza PCR+, RSV PCR-
131E	1082.67	341.021	Unknown	Hospital B	65+	Influenza PCR+, RSV PCR-
0E72	1064.73	335.368	Unknown	Hospital B	18-65	Influenza PCR+, RSV PCR-
1329	475.657	149.822	Unknown	Hospital B	18-65	Influenza PCR+, RSV PCR-
02A2	247.213	77.8671	Unknown	Hospital B	65+	Influenza PCR+, RSV PCR-
0547	66231.4	20861.6	N	Hospital C	18-65	RSV PCR+ immunocompetent
09EF	61973.9	18334.6	N	Hospital B	18-65	RSV PCR+ immunocompetent
09C1	22442.5	7068.96	N	Hospital B	18-65	RSV PCR+ immunocompetent
0CB2	20909.5	6294.63	N	Hospital A	65+	RSV PCR+ immunocompetent
0C83	19106.7	5010	N	Hospital B	65+	RSV PCR+ immunocompetent
0F98	16687.1	5256.1	N	Hospital A	18-65	RSV PCR+ immunocompetent
0E6E	15849.5	4624.37	N	Hospital A	18-65	RSV PCR+ immunocompetent
0CCE	11590.3	2564.12	N	Hospital C	65+	RSV PCR+ immunocompetent
08F6	7608.72	1575.44	N	Hospital C	18-65	RSV PCR+ immunocompetent
0786	2558.04	413.388	N	Hospital C	18-65	RSV PCR+ immunocompetent
0CF5	2169.28	683.279	N	Hospital A	18-65	RSV PCR+ immunocompetent
06E0	1321.22	347.415	N	Hospital A	18-65	RSV PCR+ immunocompetent
029D	1226.94	379.076	N	Hospital A	18-65	RSV PCR+ immunocompetent
012D	1182.91	328.097	N	Hospital C	18-65	RSV PCR+ immunocompetent
02DF	879.924	277.159	N	Hospital C	65+	RSV PCR+ immunocompetent
086D	676.693	213.145	N	Hospital B	18-65	RSV PCR+ immunocompetent
11DB	283.368	39.108	N	Hospital A	65+	RSV PCR+ immunocompetent
085B	156.668	49.3474	N	Hospital A	65+	RSV PCR+ immunocompetent
130E	114.683	17.9103	N	Hospital A	65+	RSV PCR+ immunocompetent
0DEE	109.774	25.0666	N	Hospital A	18-65	RSV PCR+ immunocompetent
04BC	2214.32	305.601	Y	Hospital C	65+	RSV PCR+ immunosuppressed
05A7	1108.53	179.352	Y	Hospital C	18-65	RSV PCR+ immunosuppressed
06B4	953.543	201.328	Y	Hospital A	18-65	RSV PCR+ immunosuppressed
0A99	874.813	131.999	Y	Hospital C	18-65	RSV PCR+ immunosuppressed
064F	837.251	263.718	Y	Hospital C	18-65	RSV PCR+ immunosuppressed
12FF	420.419	132.424	Y	Hospital C	18-65	RSV PCR+ immunosuppressed
0871	407.005	128.198	Y	Hospital C	65+	RSV PCR+ immunosuppressed
131F	57.6251	7.95291	Y	Hospital A	18-65	RSV PCR+ immunosuppressed
0646	39.7898	5.49143	Y	Hospital A	18-65	RSV PCR+ immunosuppressed

### Sheet: Table S2
	ND50	ND80
Multiple r2	1	1
Adjusted r2	0.99	0.99
Residual S.E.	0.08	0.048
F-statistic	2967.7	5231.5
p-value	< 0.001	< 0.001
n	18	15
slope	1.00***	1.05***
intercept	4.48***	4.03***

### Sheet: Table S3
	Panel member	expected measurement	NA	geometric mean	intraassay component		Interassay component		Total
					geometric SD	%GCV	geometric SD	%CV	geometric SD	%GCV
ND50	2	3745	6	2703.93	1.14	12.9	1.19	18	1.25	22.3
	3	936	6	751.646	10.90	1.2	21.82	1.3	1.27	24.5
	4	234	6	203.623	14.55	1.3	23.48	1.3	1.31	27.84
	5	59	6	55.1407	6.93	0	0	1.1	1.06	5.48
ND80	2	957	6	857.818	1.11	10.9	1.25	22.2	1.28	24.9
	3	239	6	222.769	8.88	1.2	19.54	1.2	1.24	21.54
	4	60	6	57.6532	8.70	1.2	16.45	1.2	1.2	18.66
	5	15	6	14.6492	25.24	0	0	1.3	1.25	22.83

### Sheet: Table S4
Panel member	expected measurement	NA	ND50			ND80
			geometric mean	geometric SD	%GCV	geometric mean	geometric SD	%GCV
R-01	1380	4	1379.57	1.06	6	455.087	1.06	6
R-02	397	4	393.44	1.17	15.5	108.383	1.19	17.6
R-08	2265	4	2256.7	1.09	8.7	744.434	1.09	8.7
R-12	3219	4	3213.66	1.05	5.1	1016.93	1.1	9.3
R-14	3969	4	3691.52	1.03	3.2	1217.75	1.04	3.2

### Sheet: Table S5
Sample	NA	geometric mean	Intraassay component		Interassay component		total
			geometric SD	%GCV	geometric SD	%GCV	geometric SD	%GCV
NIBSC 16/284	6	2134.97	1.27708	24.8281	1.11159	10.6085	1.30536	27.1277
NR-21973	6	14664.1	1.26131	23.5316	1.0217	2.14695	1.26256	23.6347
NR-4022	6	1209.34	1.05383	5.24655	1.11045	10.5056	1.12429	11.7557

### Sheet: Table S6
pre-dilution	n	measured ND50	ND50 * predilution	ratio of ND50
				expected / observed
8	3	3427.58	27420.7	0.91515
32	3	938.773	30040.7	1.00259
128	3	269.526	34499.3	1.1514
512	3	63.3756	32448.3	1.08295

### Sheet: Table S7
control	Mean	Standard deviation	n
Virus only control (VOC)(defines expected foci for 0% neutralization)	0	0.088	480
Media only control (defines expected foci with 100% neutralization)	0.997	0.007	660
NR-4023 24,300-fold diluted	0.085	0.083	16
NR-4023 300-fold diluted	0.981	0.013	16

### Sheet: Table S8
Assay parameter	Lower	Upper
LoB	0.145	0.987
LoD	0.282	0.966
